# Detection and prevalence of SARS-CoV-2 co-infections during the Omicron variant circulation, France, December 2021 - February 2022

**DOI:** 10.1101/2022.03.24.22272871

**Authors:** Antonin Bal, Bruno Simon, Gregory Destras, Richard Chalvignac, Quentin Semanas, Antoine Oblette, Gregory Queromes, Remi Fanget, Hadrien Regue, Florence Morfin, Martine Valette, Bruno Lina, Laurence Josset

## Abstract

In Dec 2021-Feb 2022, an intense and unprecedented co-circulation of SARS-CoV-2 variants with high genetic diversity raised the question of possible co-infections between variants and how to detect them. Using 11 mixes of Delta:Omicron isolates at different ratios, we evaluated the performance of 4 different sets of primers used for whole-genome sequencing and we developed an unbiased bioinformatics method which can detect all co-infections irrespective of the SARS-CoV-2 lineages involved. Applied on 21,387 samples collected between weeks 49-2021 and 08-2022 from random genomic surveillance in France, we detected 53 co-infections between different lineages. The prevalence of Delta and Omicron (BA.1) co-infections and Omicron lineages BA.1 and BA.2 co-infections were estimated at 0.18% and 0.26%, respectively. Among 6,242 hospitalized patients, the intensive care unit (ICU) admission rates were 1.64%, 4.81% and 15.38% in Omicron, Delta and Delta/Omicron patients, respectively. No BA.1/BA.2 co-infections were reported among ICU admitted patients. Although SARS-CoV-2 co-infections were rare in this study, their proper detection is crucial to evaluate their clinical impact and the risk of the emergence of potential recombinants.
