## Supplementary material for "Detection and prevalence of SARS-CoV-2 co-infections during the Omicron variant circulation, France, December 2021 - February 2022": Table S1

### Sheet: Feuil1
	Tool	Version
	abra2	2.23
	bamtools	2.5.1
	bbmap	38.90
	bcftools	1.12
	bedtools	2.30.0
	constellations	0.1.2
	cutadapt	3.3
	freebayes	1.3.5
	htslib	1.12
	mafft	7.475
	minimap2	2.18
	nextclade	1.10.2
	pango-designation	1.2.126
	pangoLEARN	2022-01-20
	pangolin	3.1.20
	picard	2.25.0
	samtools	1.12
	scorpio	0.3.16
	seqtk	1.3
	vcflib	1.0.2
	vt	0.57721
