## Supplementary material for "Detection and prevalence of SARS-CoV-2 co-infections during the Omicron variant circulation, France, December 2021 - February 2022": Table S2

### Sheet: Table_Gamme_full
Experimental Design					Sequencing results					Results based on specific mutations lists (from covariants)								Results based on agnostic list of mutations
SAMPLE_ID	Primer Set	Extraction	Expected Freq Delta	Expected Freq Omicron	mean_depth	percCOV	ihSNV freq = 5-10%	ihSNV freq = 10-20%	ihSNV freq = 20-50%	nb_Delta	nb_Omicron	ratio_Delta	ratio_Omicron	median_Delta	IQR_Delta	median_Omicron	IQR_Omicron	coinf_maj_match	coinf_maj_common	coinf_maj_ratio	coinf_min_match	coinf_min_common	coinf_min_ratio
22PlCoInf-MIDV2xEMAGx0x100_S373	MIDNIGHT V2	EMAG	0	100	1664.06	99.4811368125063	10	2	1	0	46	0	0.978723404255319	NA	NA	99	1.75	BA_1	59	0.983	No match	0	0
22PlCoInf-MIDV2xEMAGx100x0_S384	MIDNIGHT V2	EMAG	100	0	2757.73	99.3710270993643	7	4	5	25	0	1	0	99	0	NA	NA	B_1_617_2	38	1	No match	0	0
22PlCoInf-MIDV2xEMAGx10x90_S374	MIDNIGHT V2	EMAG	10	90	2498.67	99.3707112970711	8	6	70	24	46	0.96	0.978723404255319	33	11.5	64.5	10	BA_1	62	1	B_1_617_2	21	0.875
22PlCoInf-MIDV2xEMAGx20x80_S375	MIDNIGHT V2	EMAG	20	80	2530.23	99.481379864155	2	11	76	25	47	1	1	53	12	44	18	B_1_617_2	54	1	BA_1	28	0.903
22PlCoInf-MIDV2xEMAGx30x70_S376	MIDNIGHT V2	EMAG	30	70	2571.31	99.5449983271997	6	15	67	25	45	1	0.957446808510638	67	13	30	14	B_1_617_2	38	1	BA_1	46	0.902
22PlCoInf-MIDV2xEMAGx40x60_S377	MIDNIGHT V2	EMAG	40	60	2599.82	99.3710270993643	4	18	66	25	45	1	0.957446808510638	70	10	26	11	B_1_617_2	38	1	BA_1	46	0.902
22PlCoInf-MIDV2xEMAGx50x50_S378	MIDNIGHT V2	EMAG	50	50	2532.03	99.3710270993643	12	34	43	25	47	1	1	78	5	19	9	B_1_617_2	38	1	BA_1	47	0.922
22PlCoInf-MIDV2xEMAGx60x40_S379	MIDNIGHT V2	EMAG	60	40	2747.46	99.3710270993643	24	56	7	25	44	1	0.936170212765957	86	6	13	6.5	B_1_617_2	38	1	BA_1	45	0.882
22PlCoInf-MIDV2xEMAGx70x30_S380	MIDNIGHT V2	EMAG	70	30	2745.51	99.5416527266644	36	41	7	25	41	1	0.872340425531915	89	5	10	4	B_1_617_2	38	1	BA_1	41	0.804
22PlCoInf-MIDV2xEMAGx80x20_S381	MIDNIGHT V2	EMAG	80	20	2741.66	99.5383071261291	45	23	3	25	35	1	0.74468085106383	92	4	8	3.5	B_1_617_2	38	1	BA_1	33	0.647
22PlCoInf-MIDV2xEMAGx90x10_S383	MIDNIGHT V2	EMAG	90	10	2749.16	99.3710270993643	20	6	3	25	13	1	0.276595744680851	96	3	5	1	B_1_617_2	38	1	BA_1	11	0.216
22PlCoInf-MIDV2xMGIx0x100_S361	MIDNIGHT V2	MGI	0	100	1998.57	99.3706691661367	12	8	6	0	46	0	0.978723404255319	NA	NA	99	0.75	BA_1	58	0.983	No match	0	0
22PlCoInf-MIDV2xMGIx100x0_S372	MIDNIGHT V2	MGI	100	0	2513.99	99.3710270993643	8	2	3	25	0	1	0	99	0	NA	NA	B_1_617_2	36	0.947	No match	0	0
22PlCoInf-MIDV2xMGIx10x90_S362	MIDNIGHT V2	MGI	10	90	2012.75	99.4744769874477	21	21	60	25	46	1	0.978723404255319	31	17	65.5	18.75	BA_1	61	0.968	B_1_617_2	21	0.913
22PlCoInf-MIDV2xMGIx20x80_S364	MIDNIGHT V2	MGI	20	80	2045.53	99.3707744828971	25	19	68	25	47	1	1	43	33	44	21.5	BA_1	64	0.955	B_1_617_2	17	0.895
22PlCoInf-MIDV2xMGIx30x70_S365	MIDNIGHT V2	MGI	30	70	2256.58	99.3707744828971	14	16	68	25	46	1	0.978723404255319	64	13	33	15.5	B_1_617_2	40	1	BA_1	43	0.915
22PlCoInf-MIDV2xMGIx40x60_S366	MIDNIGHT V2	MGI	40	60	2256.19	99.3710270993643	21	23	60	25	45	1	0.957446808510638	70	13	27	16	B_1_617_2	39	1	BA_1	44	0.88
22PlCoInf-MIDV2xMGIx50x50_S367	MIDNIGHT V2	MGI	50	50	2293.88	99.5081967213115	19	22	61	25	45	1	0.957446808510638	73	12	24	13	B_1_617_2	38	1	BA_1	46	0.902
22PlCoInf-MIDV2xMGIx60x40_S368	MIDNIGHT V2	MGI	60	40	1755.99	99.3710270993643	46	23	29	25	41	1	0.872340425531915	78	14	11	12	B_1_617_2	38	1	BA_1	42	0.824
22PlCoInf-MIDV2xMGIx70x30_S369	MIDNIGHT V2	MGI	70	30	2432.88	99.3710270993643	47	30	2	25	41	1	0.872340425531915	91	6	8	5	B_1_617_2	38	1	BA_1	41	0.804
22PlCoInf-MIDV2xMGIx80x20_S370	MIDNIGHT V2	MGI	80	20	2468.07	99.3710270993643	38	10	3	25	19	1	0.404255319148936	95	4	7	4	B_1_617_2	38	1	BA_1	17	0.333
22PlCoInf-MIDV2xMGIx90x10_S371	MIDNIGHT V2	MGI	90	10	2485.13	99.5081967213115	33	8	3	25	14	1	0.297872340425532	95	4	6	2	B_1_617_2	38	1	BA_1	12	0.235
22PlCoInf-MIDxEMAGx0x100_S349	MIDNIGHT V1	EMAG	0	100	2346.58	99.3003715729923	9	4	7	0	46	0	0.978723404255319	NA	NA	99	0	BA_1	59	0.983	No match	0	0
22PlCoInf-MIDxEMAGx100x0_S360	MIDNIGHT V1	EMAG	100	0	2730.78	99.5416527266644	8	3	5	25	0	1	0	99	0	NA	NA	B_1_617_2	37	0.974	No match	0	0
22PlCoInf-MIDxEMAGx10x90_S350	MIDNIGHT V1	EMAG	10	90	2395.29	99.3707112970711	5	4	72	24	46	0.96	0.978723404255319	30.5	11.25	63	15.25	BA_1	60	0.968	B_1_617_2	21	0.875
22PlCoInf-MIDxEMAGx20x80_S351	MIDNIGHT V1	EMAG	20	80	2455.29	99.5148879223821	1	9	76	25	44	1	0.936170212765957	55	8	44	10.75	B_1_617_2	42	1	BA_1	38	0.844
22PlCoInf-MIDxEMAGx30x70_S352	MIDNIGHT V1	EMAG	30	70	2570.84	99.3710270993643	10	14	66	25	47	1	1	70	9	27	12.5	B_1_617_2	38	1	BA_1	47	0.922
22PlCoInf-MIDxEMAGx40x60_S353	MIDNIGHT V1	EMAG	40	60	1757.61	99.3710270993643	6	14	63	25	45	1	0.957446808510638	67	6	28	11	B_1_617_2	38	1	BA_1	45	0.882
22PlCoInf-MIDxEMAGx50x50_S354	MIDNIGHT V1	EMAG	50	50	2599.31	99.3710270993643	10	29	37	25	39	1	0.829787234042553	80	5	20	6	B_1_617_2	38	1	BA_1	39	0.765
22PlCoInf-MIDxEMAGx60x40_S739	MIDNIGHT V1	EMAG	60	40	409.591	99.3710270993643	14	44	26	25	45	1	0.957446808510638	84	10	15	9	B_1_617_2	37	1	BA_1	41	0.891
22PlCoInf-MIDxEMAGx70x30_S740	MIDNIGHT V1	EMAG	70	30	2462.12	99.3710270993643	34	36	4	25	37	1	0.787234042553192	89	7	9	4	B_1_617_2	38	1	BA_1	37	0.725
22PlCoInf-MIDxEMAGx80x20_S741	MIDNIGHT V1	EMAG	80	20	2467.05	99.3710270993643	55	16	2	25	31	1	0.659574468085106	92	4	8	3.5	B_1_617_2	38	1	BA_1	31	0.62
22PlCoInf-MIDxEMAGx90x10_S743	MIDNIGHT V1	EMAG	90	10	2515.64	99.4814319170291	24	6	3	25	13	1	0.276595744680851	97	2	6	1	B_1_617_2	38	1	BA_1	12	0.24
22PlCoInf-MIDxMGIx0x100_S337	MIDNIGHT V1	MGI	0	100	1893.5	99.3003715729923	17	9	7	0	46	0	0.978723404255319	NA	NA	99	1	BA_1	57	0.983	No match	0	0
22PlCoInf-MIDxMGIx100x0_S732	MIDNIGHT V1	MGI	100	0	2017.1	99.5383071261291	15	4	4	25	0	1	0	99	1	NA	NA	B_1_617_2	38	1	No match	0	0
22PlCoInf-MIDxMGIx10x90_S338	MIDNIGHT V1	MGI	10	90	1792.64	99.5112970711297	26	30	57	24	46	0.96	0.978723404255319	31	23.75	61.5	13.25	BA_1	60	0.968	B_1_617_2	19	0.864
22PlCoInf-MIDxMGIx20x80_S724	MIDNIGHT V1	MGI	20	80	1590.44	99.6117934473411	21	6	76	25	46	1	0.978723404255319	43	19	54	17.25	BA_1	61	0.968	BA_1	16	0.941
22PlCoInf-MIDxMGIx30x70_S341	MIDNIGHT V1	MGI	30	70	2047.44	99.3710270993643	15	10	75	25	47	1	1	64	22	33	14	B_1_617_2	41	1	BA_1	44	0.917
22PlCoInf-MIDxMGIx40x60_S342	MIDNIGHT V1	MGI	40	60	1970.56	99.3710270993643	14	18	63	25	43	1	0.914893617021277	67	21	29	19.5	B_1_617_2	39	1	BA_1	41	0.837
22PlCoInf-MIDxMGIx50x50_S343	MIDNIGHT V1	MGI	50	50	2096.6	99.3711112597846	12	27	60	25	47	1	1	72	16	23	16	B_1_617_2	38	0.974	BA_1	47	0.922
22PlCoInf-MIDxMGIx60x40_S344	MIDNIGHT V1	MGI	60	40	2142.1	99.3710270993643	31	38	26	25	40	1	0.851063829787234	84	15	15.5	9.5	B_1_617_2	38	1	BA_1	40	0.8
22PlCoInf-MIDxMGIx70x30_S345	MIDNIGHT V1	MGI	70	30	2279.76	99.3710270993643	40	38	8	25	39	1	0.829787234042553	90	4	10	3.5	B_1_617_2	38	1	BA_1	39	0.765
22PlCoInf-MIDxMGIx80x20_S346	MIDNIGHT V1	MGI	80	20	2339.92	99.3710270993643	39	14	3	25	22	1	0.468085106382979	93	3	6	3	B_1_617_2	38	1	BA_1	20	0.392
22PlCoInf-MIDxMGIx90x10_S347	MIDNIGHT V1	MGI	90	10	2258.34	99.3710270993643	25	10	3	25	13	1	0.276595744680851	96	5	6	1	B_1_617_2	38	1	BA_1	13	0.255
22PlCoInf-V41xEMAGx0x100_S301	ARTIC V4.1	EMAG	0	100	2413.65	99.5782144411341	2	2	2	0	46	0	0.978723404255319	NA	NA	99	0	BA_1	59	0.983	No match	0	0
22PlCoInf-V41xEMAGx100x0_S312	ARTIC V4.1	EMAG	100	0	2297.48	99.5784543325527	6	1	0	25	0	1	0	99	0	NA	NA	B_1_617_2	37	0.974	No match	0	0
22PlCoInf-V41xEMAGx10x90_S302	ARTIC V4.1	EMAG	10	90	2341.97	99.5782144411341	3	7	66	23	46	0.92	0.978723404255319	25	5	72.5	9	BA_1	60	1	B_1_617_2	24	0.857
22PlCoInf-V41xEMAGx20x80_S303	ARTIC V4.1	EMAG	20	80	2184.12	99.578426124197	5	1	72	24	44	0.96	0.936170212765957	44	6.5	52.5	14.5	BA_1	59	0.937	B_1_617_2	22	0.917
22PlCoInf-V41xEMAGx30x70_S304	ARTIC V4.1	EMAG	30	70	2490.2	99.5784543325527	4	3	72	25	45	1	0.957446808510638	58	9	38	13	B_1_617_2	39	1	BA_1	43	0.878
22PlCoInf-V41xEMAGx40x60_S305	ARTIC V4.1	EMAG	40	60	2432.77	99.5784543325527	6	2	74	25	43	1	0.914893617021277	59	7	38	9.5	B_1_617_2	37	1	BA_1	44	0.863
22PlCoInf-V41xEMAGx50x50_S306	ARTIC V4.1	EMAG	50	50	2461.2	99.5784543325527	4	16	63	25	47	1	1	72	8	25	9	B_1_617_2	38	1	BA_1	47	0.922
22PlCoInf-V41xEMAGx60x40_S307	ARTIC V4.1	EMAG	60	40	2261.92	99.5784543325527	10	37	39	25	47	1	1	77	5	19	7	B_1_617_2	38	1	BA_1	47	0.922
22PlCoInf-V41xEMAGx70x30_S308	ARTIC V4.1	EMAG	70	30	2265.46	99.6988959518233	9	63	7	25	42	1	0.893617021276596	83	3	14	6	B_1_617_2	38	1	BA_1	43	0.843
22PlCoInf-V41xEMAGx80x20_S309	ARTIC V4.1	EMAG	80	20	2271.37	99.5784543325527	40	45	4	25	47	1	1	87	3	11	4	B_1_617_2	38	1	BA_1	47	0.922
22PlCoInf-V41xEMAGx90x10_S311	ARTIC V4.1	EMAG	90	10	2290.49	99.5784543325527	53	5	0	25	30	1	0.638297872340426	94	2	6	2.75	B_1_617_2	38	1	BA_1	29	0.569
22PlCoInf-V41xMGIx0x100_S289	ARTIC V4.1	MGI	0	100	2202.88	99.5782144411341	4	1	1	0	46	0	0.978723404255319	NA	NA	99	1	BA_1	59	0.983	No match	0	0
22PlCoInf-V41xMGIx100x0_S300	ARTIC V4.1	MGI	100	0	2405.62	99.5784543325527	4	1	1	25	0	1	0	99	1	NA	NA	B_1_617_2	37	0.974	No match	0	0
22PlCoInf-V41xMGIx10x90_S290	ARTIC V4.1	MGI	10	90	2329.46	99.5782144411341	4	21	52	24	46	0.96	0.978723404255319	21	5.25	74.5	10.5	BA_1	60	1	B_1_617_2	24	0.889
22PlCoInf-V41xMGIx20x80_S292	ARTIC V4.1	MGI	20	80	2348.39	99.5783414764741	4	0	70	24	42	0.96	0.893617021276596	34.5	9	61	12.75	BA_1	57	0.934	B_1_617_2	23	0.885
22PlCoInf-V41xMGIx30x70_S293	ARTIC V4.1	MGI	30	70	2278.43	99.7222686966706	6	0	75	23	44	0.92	0.936170212765957	48	7.5	47	16.25	BA_1	65	0.942	B_1_617_2	14	0.824
22PlCoInf-V41xMGIx40x60_S294	ARTIC V4.1	MGI	40	60	2116.81	99.5784120186034	3	4	71	25	44	1	0.936170212765957	52	7	40	13.25	B_1_617_2	39	1	BA_1	41	0.911
22PlCoInf-V41xMGIx50x50_S295	ARTIC V4.1	MGI	50	50	2129.02	99.5784543325527	5	5	72	25	47	1	1	58	11	34	12	B_1_617_2	38	1	BA_1	45	0.918
22PlCoInf-V41xMGIx60x40_S296	ARTIC V4.1	MGI	60	40	2400.29	99.5784543325527	14	21	49	25	46	1	0.978723404255319	75	5	20	10	B_1_617_2	37	1	BA_1	47	0.922
22PlCoInf-V41xMGIx70x30_S297	ARTIC V4.1	MGI	70	30	2220.5	99.7022415523586	12	55	17	25	47	1	1	82	5	14	5.5	B_1_617_2	38	1	BA_1	47	0.922
22PlCoInf-V41xMGIx80x20_S298	ARTIC V4.1	MGI	80	20	2246.55	99.5784543325527	35	46	1	25	45	1	0.957446808510638	88	2	9	5	B_1_617_2	38	1	BA_1	46	0.902
22PlCoInf-V41xMGIx90x10_S299	ARTIC V4.1	MGI	90	10	2261.68	99.5784543325527	45	7	0	25	28	1	0.595744680851064	93	2	6	2	B_1_617_2	38	1	BA_1	27	0.529
22PlCoInf-V4xEMAGx0x100_S325	ARTIC V4	EMAG	0	100	2310.6	98.2057376226024	2	2	1	0	43	0	0.914893617021277	NA	NA	99	1	BA_1	56	0.982	No match	0	0
22PlCoInf-V4xEMAGx100x0_S336	ARTIC V4	EMAG	100	0	2372.19	99.5784543325527	6	3	0	25	0	1	0	99	1	NA	NA	B_1_617_2	37	0.974	No match	0	0
22PlCoInf-V4xEMAGx10x90_S326	ARTIC V4	EMAG	10	90	2286.58	99.5782144411341	5	16	55	24	43	0.96	0.914893617021277	24	6.25	71	17.5	BA_1	58	0.935	B_1_617_2	23	0.885
22PlCoInf-V4xEMAGx20x80_S327	ARTIC V4	EMAG	20	80	2243.21	99.5783838045842	7	6	66	24	43	0.96	0.914893617021277	43	7.5	52	14	B_1_617_2	58	0.967	BA_1	17	0.773
22PlCoInf-V4xEMAGx30x70_S328	ARTIC V4	EMAG	30	70	2264.71	99.5784543325527	6	6	66	25	43	1	0.914893617021277	57	7	39	11.5	B_1_617_2	38	1	BA_1	41	0.837
22PlCoInf-V4xEMAGx40x60_S329	ARTIC V4	EMAG	40	60	1845.24	99.5784543325527	6	8	65	25	42	1	0.893617021276596	58	7	38	9.5	B_1_617_2	39	1	BA_1	41	0.82
22PlCoInf-V4xEMAGx50x50_S714	ARTIC V4	EMAG	50	50	1572.38	99.5784543325527	2	9	63	25	42	1	0.893617021276596	72	7	26	8.5	B_1_617_2	38	1	BA_1	42	0.824
22PlCoInf-V4xEMAGx60x40_S715	ARTIC V4	EMAG	60	40	1714.72	99.5784543325527	8	29	40	25	42	1	0.893617021276596	78	6	20	6.5	B_1_617_2	38	1	BA_1	42	0.824
22PlCoInf-V4xEMAGx70x30_S716	ARTIC V4	EMAG	70	30	1645.72	99.5784543325527	15	55	7	25	41	1	0.872340425531915	85	4	13	5	B_1_617_2	38	1	BA_1	41	0.804
22PlCoInf-V4xEMAGx80x20_S717	ARTIC V4	EMAG	80	20	783.605	99.5784543325527	41	26	2	25	36	1	0.765957446808511	91	3	9	3	B_1_617_2	37	1	BA_1	36	0.706
22PlCoInf-V4xEMAGx90x10_S335	ARTIC V4	EMAG	90	10	2192.19	99.5784543325527	42	5	0	25	21	1	0.446808510638298	94	2	6	1	B_1_617_2	38	1	BA_1	21	0.412
22PlCoInf-V4xMGIx0x100_S313	ARTIC V4	MGI	0	100	2274.56	98.2057376226024	2	1	2	0	43	0	0.914893617021277	NA	NA	99	0.5	BA_1	56	0.982	No match	0	0
22PlCoInf-V4xMGIx100x0_S324	ARTIC V4	MGI	100	0	1382.92	99.5784543325527	5	3	2	25	0	1	0	100	1	NA	NA	B_1_617_2	37	1	No match	0	0
22PlCoInf-V4xMGIx10x90_S314	ARTIC V4	MGI	10	90	2245.82	99.5782144411341	2	22	48	24	43	0.96	0.914893617021277	21.5	5	76	17	BA_1	58	0.935	B_1_617_2	22	0.88
22PlCoInf-V4xMGIx20x80_S316	ARTIC V4	MGI	20	80	2231.74	99.5783414764741	7	2	67	24	43	0.96	0.914893617021277	35	4.5	59	13.5	B_1_617_2	61	0.938	BA_1	10	0.714
22PlCoInf-V4xMGIx30x70_S317	ARTIC V4	MGI	30	70	2159.06	99.5785953177258	10	3	68	24	42	0.96	0.893617021276596	48	5.5	46	10.75	B_1_617_2	45	0.957	BA_1	28	0.824
22PlCoInf-V4xMGIx40x60_S318	ARTIC V4	MGI	40	60	2214.75	99.5783696961585	6	6	64	25	42	1	0.893617021276596	52	8	40.5	13.25	B_1_617_2	40	1	BA_1	35	0.833
22PlCoInf-V4xMGIx50x50_S319	ARTIC V4	MGI	50	50	2219.52	99.5784543325527	6	6	67	25	42	1	0.893617021276596	59	6	36	9.75	B_1_617_2	39	1	BA_1	41	0.837
22PlCoInf-V4xMGIx60x40_S320	ARTIC V4	MGI	60	40	2227.02	99.5784543325527	5	16	54	25	42	1	0.893617021276596	74	8	22	7.5	B_1_617_2	37	1	BA_1	43	0.843
22PlCoInf-V4xMGIx70x30_S321	ARTIC V4	MGI	70	30	2295.19	99.5784543325527	11	50	16	25	41	1	0.872340425531915	82	5	14	5	B_1_617_2	38	1	BA_1	42	0.824
22PlCoInf-V4xMGIx80x20_S322	ARTIC V4	MGI	80	20	2313.23	99.5784543325527	32	42	3	25	41	1	0.872340425531915	87	4	10	4	B_1_617_2	38	1	BA_1	41	0.804
22PlCoInf-V4xMGIx90x10_S323	ARTIC V4	MGI	90	10	2453.43	99.5784543325527	38	4	2	25	19	1	0.404255319148936	94	1	6	2	B_1_617_2	38	1	BA_1	19	0.373
